# The Effects of Reducing pH with a Bioresorbable Synthetic Matrix on the Diabetic Foot Ulcer Microenvironment

**DOI:** 10.64898/2026.09.08.26362071

**Authors:** Lauren Lie, Simon Tabchi, Lindsay Kalan

## Abstract

**Objective:** Non-healing diabetic foot ulcers (DFUs) stall in an alkaline and pro-inflammatory microenvironment that delays healing and increases the risk of complications. Since an acidic pH has been correlated with healing, wound acidification has become an appealing strategy to perturb the DFU microenvironment and promote wound closure. While reducing wound pH has shown promising results, the effects of pH on inflammation and the microbiome have not been well characterized. Along with inflammation, microbial communities are critical to the wound microenvironment and are associated with healing trajectories. We aimed to explore the longitudinal effects of altering pH on the DFU microbiome and inflammatory profile.

**Approach:** 10 subjects, each with a chronic DFU, were treated with a polyglycolic acid/ poly(lactide-co-caprolactone) bioresorbable matrix over a 4-week period, and changes in wound pH, volume, inflammation, and microbiome were evaluated every 14 days.

**Results:** Wounds decreased significantly in pH (p<0.001) and volume (p<0.05). Wound-specific changes to both bacterial and fungal communities occurred, with alkaline wounds increasing in bacterial diversity as pH decreased. Wound size and baseline pH were found to be associated with microbial composition, and larger wounds were elevated in pro-inflammatory chemokines.

**Innovation:** To capture the complete bacterial and fungal presence, 16S and ITS amplicon sequencing was used to assess community-level changes to wound acidification.

**Conclusions:** The relationship between greater wound size, microbial composition, alkalinity, and inflammation demonstrates their interconnected role in the DFU microenvironment and wound severity. This work supports that wound acidification may have the potential to perturb microbial communities with a greater effect on alkaline DFUs.
