## Supplemental Table for "The Effects of Reducing pH with a Bioresorbable Synthetic Matrix on the Diabetic Foot Ulcer Microenvironment"

### Sheet: Sheet1
Sample_id	Subject_id	Visit	EGFR	GCSF	HBEGF	ICAM1	IL1a	IL1b	IL6	IL6R	Lipocalin2	MCP1	MIP1a	MIP1b	MIP1d	RANTES	TIMP1	TIMP2	VEGF
LK-16S-1	001-02	V1	170.51	NA	30.9988	1343.68	92.388	65.331	24.2666	52.0116	619.82	132.498	163.531	62.0059	32.4296	145.471	1509.61	8195.69	14.4092
LK-16S-10	001-07	V1	193.063	16.1589	15.3533	854.091	NA	6.57988	47.7729	141.609	564.808	17.6852	47.6602	0.993391	54.4064	118.909	953.669	918.813	NA
LK-16S-11	001-07	V3	641.671	94.4529	29.1126	3177.96	332.731	43.4751	393.111	629.37	548.071	143.369	168.943	22.4651	267.595	170.266	1542.03	11954	19.5572
LK-16S-12	001-07	V5	946.678	145.782	62.7675	4350.08	532.479	82.5027	744.695	454.776	1160.08	194.414	1020.41	106.989	290.319	143.409	2736.29	5672.99	10.9898
LK-16S-13	001-08	V1	139.093	15.7614	19.2154	1086.98	NA	4.25396	117.303	45.7412	531.525	7.59102	29.8329	NA	35.4653	199.966	828.572	500.187	NA
LK-16S-14	001-08	V3	213.013	9.41753	20.6847	1104.16	12.0617	7.20036	206.952	46.142	603.428	37.3998	52.6619	1.46134	38.8513	94.95	919.586	679.876	1.04466
LK-16S-15	001-09	V1	265.699	10.3244	24.8282	3111.59	37.1521	29.6411	47.2226	75.7579	544.341	22.9899	72.2325	12.4889	55.6323	48.9608	1166.64	1002.13	6.96693
LK-16S-16	001-09	V3	284.795	14.4763	30.8553	3320.09	177.762	69.1153	18.2527	71.4889	597.231	19.2216	144.563	34.4136	51.5269	43.4528	1495.66	999.203	9.51871
LK-16S-17	001-10	V1	191.313	42.1269	31.8989	870.215	84.7434	82.9945	184.673	195.549	682.876	44.5577	168.431	8.44654	56.0537	97.532	1349.02	6120.95	7.43929
LK-16S-18	001-10	V3	599	26.6756	41.3883	2260.91	402.256	110.31	NA	713.613	958.191	207.365	66.2098	2.11254	228.821	11.034	2489.26	NA	88.6629
LK-16S-19	001-10	V5	558.019	20.5946	29.3942	1537.34	180.117	66.7033	159.931	116.093	725.273	9.60626	28.9052	NA	89.7891	210.385	1980.55	3720.13	8.20701
LK-16S-2	001-02	V3	168.659	NA	28.7294	918.882	32.4162	42.0441	8.33374	37.5005	623.081	24.2184	212.231	19.3847	33.574	68.3626	1232.22	2271.69	6.41593
LK-16S-20	001-11	V1	750.294	1737	46.8545	8068.89	770.254	148.839	1017.74	1050.16	949.626	59.3309	399.768	101.259	233.961	17.629	2493.22	2806.78	22.9236
LK-16S-21	001-11	V3	2042.61	32.7317	104.312	2742.47	252.936	175.004	234.796	82.078	2305.46	172.661	2633.88	108.261	221.873	31.2328	5349.64	12806.8	84.6443
LK-16S-22	001-11	V5	99.1892	10.6495	27.4688	872.248	148.486	21.1488	46.7853	116.279	592.815	7.46493	30.9458	0.984381	155.321	51.5549	923.233	466.559	1.09476
LK-16S-23	001-12	V1	489.317	16.8235	35.1783	555.458	110.782	2.52117	16.8416	64.3259	1399.27	174.802	59.8561	NA	77.2288	37.6279	2532.1	6849.03	34.0959
LK-16S-24	001-12	V3	195.613	NA	49.9221	556.706	NA	40.8728	NA	NA	2190.21	130.889	189.051	10.3074	NA	NA	4644.33	10563.4	65.2465
LK-16S-25	001-12	V5	770.051	20.3504	42.4715	1106.42	552.698	6.79661	385.87	99.1505	1602.62	60.0218	104.962	NA	94.1877	7.44839	3209.66	6803.42	41.6464
LK-16S-26	001-13	V1	16.4811	12.6072	26.7495	722.381	38.9217	21.8281	135.79	156.043	597.88	31.1206	70.0394	14.0492	60.5196	191.919	1456.45	1843.25	2.18124
LK-16S-27	001-13	V3	124.895	22.6869	24.9198	959.958	41.0242	43.2073	672.912	149.917	568.591	103.751	114.321	17.363	29.3521	94.7213	1390.16	2708.4	13.5192
LK-16S-28	001-13	V5	230.005	26.9276	48.6809	2496.84	179.464	16.2192	163.643	331.158	NA	31.2152	83.0707	9.24699	78.5635	340.538	2618.73	1283.04	4.77956
LK-16S-3	001-02	V5	222.885	12.5091	32.0806	4113.77	63.9681	27.5369	86.6664	41.3497	612.645	120.83	244.622	54.0677	23.683	136.31	1780.31	1007.19	1.25964
LK-16S-4	001-04	V1	139.92	9.63358	20.204	738.47	NA	4.59651	36.0175	65.1996	579.997	5.10187	31.9326	0.99305	52.1298	117.207	1436.24	1777.43	1.29378
LK-16S-5	001-04	V3	132.189	NA	22.8035	748.373	11.3002	6.71296	41.1176	84.0533	679.319	9.13074	38.9011	1.61706	77.9767	361.606	1596.18	1170.91	0.628146
LK-16S-6	001-04	V5	161.174	39.1891	29.0885	2967.69	105.641	80.5021	510.082	309.915	662.505	101.345	153.445	71.484	209.405	116.911	1655.56	17113.8	43.924
LK-16S-7	001-06	V1	320.406	18.8709	35.074	902.883	16.1647	38.061	241.957	92.9566	721.852	157.939	215.097	46.4761	41.2583	100.747	1462.93	984.799	3.11876
LK-16S-77	001-08	V5	N/A	N/A	N/A	N/A	N/A	N/A	N/A	N/A	N/A	N/A	N/A	N/A	N/A	N/A	N/A	N/A	N/A
LK-16S-78	001-09	V5	N/A	N/A	N/A	N/A	N/A	N/A	N/A	N/A	N/A	N/A	N/A	N/A	N/A	N/A	N/A	N/A	N/A
LK-16S-8	001-06	V3	240.799	8.77915	18.0115	895.695	7.25758	7.60866	87.8225	63.462	508.796	24.6295	38.9632	NA	21.1165	132.907	1038.82	508.942	NA
LK-16S-9	001-06	V5	348.946	40.9775	27.0699	1645.33	52.1844	68.4678	325.029	109.187	553.261	39.2897	199.796	33.132	32.8539	206.159	1021.3	788.331	4.03228
LK-ITS-1	001-02	V1	170.51	NA	30.9988	1343.68	92.388	65.331	24.2666	52.0116	619.82	132.498	163.531	62.0059	32.4296	145.471	1509.61	8195.69	14.409180925090514
LK-ITS-10	001-07	V1	193.063	16.1589	15.3533	854.091	NA	6.57988	47.7729	141.609	564.808	17.6852	47.6602	0.993391	54.4064	118.909	953.669	918.813	6.4159342779442596
LK-ITS-11	001-07	V3	641.671	94.4529	29.1126	3177.96	332.731	43.4751	393.111	629.37	548.071	143.369	168.943	22.4651	267.595	170.266	1542.03	11954	1.2596356982558263
LK-ITS-12	001-07	V5	946.678	145.782	62.7675	4350.08	532.479	82.5027	744.695	454.776	1160.08	194.414	1020.41	106.989	290.319	143.409	2736.29	5672.99	1.2937766504224515
LK-ITS-13	001-08	V1	139.093	15.7614	19.2154	1086.98	NA	4.25396	117.303	45.7412	531.525	7.59102	29.8329	NA	35.4653	199.966	828.572	500.187	0.62814645981097816
LK-ITS-14	001-08	V3	213.013	9.41753	20.6847	1104.16	12.0617	7.20036	206.952	46.142	603.428	37.3998	52.6619	1.46134	38.8513	94.95	919.586	679.876	43.923960116645482
LK-ITS-15	001-09	V1	265.699	10.3244	24.8282	3111.59	37.1521	29.6411	47.2226	75.7579	544.341	22.9899	72.2325	12.4889	55.6323	48.9608	1166.64	1002.13	3.1187560741664031
LK-ITS-16	001-09	V3	284.795	14.4763	30.8553	3320.09	177.762	69.1153	18.2527	71.4889	597.231	19.2216	144.563	34.4136	51.5269	43.4528	1495.66	999.203	NA
LK-ITS-17	001-10	V1	191.313	42.1269	31.8989	870.215	84.7434	82.9945	184.673	195.549	682.876	44.5577	168.431	8.44654	56.0537	97.532	1349.02	6120.95	4.03227722670416
LK-ITS-18	001-10	V3	599	26.6756	41.3883	2260.91	402.256	110.31	NA	713.613	958.191	207.365	66.2098	2.11254	228.821	11.034	2489.26	NA	NA
LK-ITS-19	001-10	V5	558.019	20.5946	29.3942	1537.34	180.117	66.7033	159.931	116.093	725.273	9.60626	28.9052	NA	89.7891	210.385	1980.55	3720.13	19.557196419293319
LK-ITS-2	001-02	V3	168.659	NA	28.7294	918.882	32.4162	42.0441	8.33374	37.5005	623.081	24.2184	212.231	19.3847	33.574	68.3626	1232.22	2271.69	10.989761757069827
LK-ITS-20	001-11	V1	750.294	1737	46.8545	8068.89	770.254	148.839	1017.74	1050.16	949.626	59.3309	399.768	101.259	233.961	17.629	2493.22	2806.78	NA
LK-ITS-21	001-11	V3	2042.61	32.7317	104.312	2742.47	252.936	175.004	234.796	82.078	2305.46	172.661	2633.88	108.261	221.873	31.2328	5349.64	12806.8	1.0446630007332789
LK-ITS-22	001-11	V5	99.1892	10.6495	27.4688	872.248	148.486	21.1488	46.7853	116.279	592.815	7.46493	30.9458	0.984381	155.321	51.5549	923.233	466.559	6.9669311950388142
LK-ITS-23	001-12	V1	489.317	16.8235	35.1783	555.458	110.782	2.52117	16.8416	64.3259	1399.27	174.802	59.8561	NA	77.2288	37.6279	2532.1	6849.03	9.5187110233799501
LK-ITS-24	001-12	V3	195.613	NA	49.9221	556.706	NA	40.8728	NA	NA	2190.21	130.889	189.051	10.3074	NA	NA	4644.33	10563.4	7.4392905796420008
LK-ITS-25	001-12	V5	770.051	20.3504	42.4715	1106.42	552.698	6.79661	385.87	99.1505	1602.62	60.0218	104.962	NA	94.1877	7.44839	3209.66	6803.42	88.662874789008626
LK-ITS-26	001-13	V1	16.4811	12.6072	26.7495	722.381	38.9217	21.8281	135.79	156.043	597.88	31.1206	70.0394	14.0492	60.5196	191.919	1456.45	1843.25	8.2070139444950065
LK-ITS-27	001-13	V3	124.895	22.6869	24.9198	959.958	41.0242	43.2073	672.912	149.917	568.591	103.751	114.321	17.363	29.3521	94.7213	1390.16	2708.4	22.923619358010875
LK-ITS-28	001-13	V5	230.005	26.9276	48.6809	2496.84	179.464	16.2192	163.643	331.158	NA	31.2152	83.0707	9.24699	78.5635	340.538	2618.73	1283.04	84.64434408739001
LK-ITS-3	001-02	V5	222.885	12.5091	32.0806	4113.77	63.9681	27.5369	86.6664	41.3497	612.645	120.83	244.622	54.0677	23.683	136.31	1780.31	1007.19	1.0947625876624629
LK-ITS-4	001-04	V1	139.92	9.63358	20.204	738.47	NA	4.59651	36.0175	65.1996	579.997	5.10187	31.9326	0.99305	52.1298	117.207	1436.24	1777.43	34.095908678304028
LK-ITS-5	001-04	V3	132.189	NA	22.8035	748.373	11.3002	6.71296	41.1176	84.0533	679.319	9.13074	38.9011	1.61706	77.9767	361.606	1596.18	1170.91	65.246503185537421
LK-ITS-6	001-04	V5	161.174	39.1891	29.0885	2967.69	105.641	80.5021	510.082	309.915	662.505	101.345	153.445	71.484	209.405	116.911	1655.56	17113.8	41.646442642924605
LK-ITS-7	001-06	V1	320.406	18.8709	35.074	902.883	16.1647	38.061	241.957	92.9566	721.852	157.939	215.097	46.4761	41.2583	100.747	1462.93	984.799	2.1812356131717898
LK-ITS-77	001-08	V5	N/A	N/A	N/A	N/A	N/A	N/A	N/A	N/A	N/A	N/A	N/A	N/A	N/A	N/A	N/A	N/A	N/A
LK-ITS-78	001-09	V5	N/A	N/A	N/A	N/A	N/A	N/A	N/A	N/A	N/A	N/A	N/A	N/A	N/A	N/A	N/A	N/A	N/A
LK-ITS-8	001-06	V3	240.799	8.77915	18.0115	895.695	7.25758	7.60866	87.8225	63.462	508.796	24.6295	38.9632	NA	21.1165	132.907	1038.82	508.942	13.519158606695589
LK-ITS-9	001-06	V5	348.946	40.9775	27.0699	1645.33	52.1844	68.4678	325.029	109.187	553.261	39.2897	199.796	33.132	32.8539	206.159	1021.3	788.331	4.7795629194400471
